# VaccineScout: A Computational Framework for Guiding the Composition and Valency of SARS-CoV-2 Vaccine Updates

**DOI:** 10.64898/2026.11.03.26367217

**Authors:** Pranav Gangwar, Sunreet Khanna, Joel O. Wertheim, Bill Lin, Yatish Turakhia

## Abstract

The continual evolution of SARS-CoV-2 necessitates periodic vaccine updates to maintain immunity against newly emerging variants. However, vaccine design remains largely guided by experimental serological studies, and there is no publicly available computational framework to help systematically prioritize vaccine variants and guide valency selection. Here, we analyze over 14 million SARS-CoV-2 genomes collected globally between 2021 and 2025 and find that over half of spike amino acid sequences (primary vaccine target) observed during the first six months after vaccine selection were already circulating at the time of selection, compared with only 5-10% of sequences during the subsequent six months. These findings provide quantitative support for annual COVID-19 vaccine updates. We further show that circulating variant prevalence and open-source variant fitness predictors can both effectively rank circulating variants by their future prevalence.

Motivated by these findings, we developed VaccineScout, a computational framework that recommends vaccine candidates by minimizing the average spike amino acid substitution distances to the forecasted prevalence of circulating variants. VaccineScout also helps determine vaccine valency by quantifying diminishing returns as additional variants are introduced. Retrospective analyses showed that VaccineScout-recommended candidates either matched U.S. Food and Drug Administration recommendations or had lower average spike sequence distances to future variants and higher fitness. In addition, their spike distances to future variants were comparable to an oracle selection informed by future prevalence, indicating near-optimal performance by this metric. Together, VaccineScout introduces an *in silico* framework for systematically prioritizing SARS-CoV-2 vaccine candidates for costly downstream experimental validation.
