## Supplementary Tables for "VaccineScout: A Computational Framework for Guiding the Composition and Valency of SARS-CoV-2 Vaccine Updates"

### Sheet: Supplementary Table 1
Supplementary Table 1: Comparison of VaccineScout-selected candidates, FDA-recommended variants, and Pfizer vaccine sequences from 2021–2024 by CoVFit fitness scores and spike amino acid substitutions. Substitutions in VaccineScout candidates are reported relative to the NCBI RefSeq NC_045512.2. Substitutions in VaccineScout candidates that are not present in their corresponding FDA recommendatio…
2021-06-01
VaccineScout				FDA			Pfizer
Valency	PANGO Lineage	Spike Sequence Substitutions in Selected Candidates	CoVFit Fitness	Valency	PANGO Lineage	CoVFit Fitness	PANGO Lineage	CoVFit Fitness
1	AY.100	T19R*,L452R*,T478K*,D614G*,P681R*	0.287895	1	B	0.170138	B	0.170138
2	AY.100	T19R*,L452R*,T478K*,D614G*,P681R*	0.287895
	P.1.1	L18F*,T20N*,P26S*,D138Y*,R190S*,K378N*,K417T*,E484K*,N501Y*,D614G*,H655Y*,T1027I*,V1176F*	0.408368
3	AY.100	T19R*,L452R*,T478K*,D614G*,P681R*	0.287894
	P.1.1	L18F*,T20N*,P26S*,D138Y*,R190S*,K378N*,K417T*,E484K*,N501Y*,D614G*,H655Y*,T1027I*,V1176F*	0.408368
	B.1.1.7	N501Y*,A570D*,D614G*,P681H*,T716I*,S982A*,D1118H*	0.213231
4	AY.100	T19R*,L452R*,T478K*,D614G*,P681R*	0.287895
	B.1.1.7	N501Y*,A570D*,D614G*,P681H*,T716I*,S982A*,D1118H*	0.213231
	P.1.1	L18F*,T20N*,P26S*,D138Y*,R190S*,K378N*,K417T*,E484K*,N501Y*,D614G*,H655Y*,T1027I*,V1176F*	0.408368
	C.36.3	S12F*,W152R*,R346S*,D614G*,Q677H*,A899S*	0.388735
2022-06-01
VaccineScout				FDA			Pfizer
Valency	PANGO Lineage	Spike Sequence Substitutions in Selected Candidates	CoVFit Fitness	Valency	PANGO Lineage	CoVFit Fitness	PANGO Lineage	CoVFit Fitness
1	BA.4	T19I,V213G,G339D,S371F,S373P,S375F,T376A,D405N,R408S,K417N,N440K,L452R,S477N,T478K,E484A,F486V,Q498R,N501Y,Y505H,D614G,H655Y,N679K,P681H,N764K,D796Y,Q954H,N969K	0.531965
2	BA.4	T19I,V213G,G339D,S371F,S373P,S375F,T376A,D405N,R408S,K417N,N440K,L452R,S477N,T478K,E484A,F486V,Q498R,N501Y,Y505H,D614G,H655Y,N679K,P681H,N764K,D796Y,Q954H,N969K	0.531965
	BA.2.12.1	T19I,V213G,G339D,S371F,S373P,S375F,T376A,D405N,R408S,K417N,N440K,L452Q*,S477N,T478K,E484A,Q493R*,Q498R,N501Y,Y505H,D614G,H655Y,N679K,P681H,S704L*,N764K,D796Y,Q954H,N969K	0.470395
3	BA.4	T19I,V213G,G339D,S371F,S373P,S375F,T376A,D405N,R408S,K417N,N440K,L452R,S477N,T478K,E484A,F486V,Q498R,N501Y,Y505H,D614G,H655Y,N679K,P681H,N764K,D796Y,Q954H,N969K	0.531965
	BA.2.12.1	T19I,V213G,G339D,S371F,S373P,S375F,T376A,D405N,R408S,K417N,N440K,L452Q*,S477N,T478K,E484A,Q493R*,Q498R,N501Y,Y505H,D614G,H655Y,N679K,P681H,S704L*,N764K,D796Y,Q954H,N969K	0.470395	2	B	0.170138	B	0.170138
	BA.2	T19I,V213G,G339D,S371F,S373P,S375F,T376A,D405N,R408S,K417N,N440K,S477N,T478K,E484A,Q493R*,Q498R,N501Y,Y505H,D614G,H655Y,N679K,P681H,N764K,D796Y,Q954H,N969K	0.442728
4	BA.4	T19I,V213G,G339D,S371F,S373P,S375F,T376A,D405N,R408S,K417N,N440K,L452R,S477N,T478K,E484A,F486V,Q498R,N501Y,Y505H,D614G,H655Y,N679K,P681H,N764K,D796Y,Q954H,N969K	0.531965
	BA.2.12.1	T19I,V213G,G339D,S371F,S373P,S375F,T376A,D405N,R408S,K417N,N440K,L452Q*,S477N,T478K,E484A,Q493R*,Q498R,N501Y,Y505H,D614G,H655Y,N679K,P681H,S704L*,N764K,D796Y,Q954H,N969K	0.470395
	BA.2	T19I,V213G,G339D,S371F,S373P,S375F,T376A,D405N,R408S,K417N,N440K,S477N,T478K,E484A,Q493R*,Q498R,N501Y,Y505H,D614G,H655Y,N679K,P681H,N764K,D796Y,Q954H,N969K	0.442728		BA.4	0.531965	BA.4	0.531307
	BA.4.1	V3G*,T19I,V213G,G339D,S371F,S373P,S375F,T376A,D405N,R408S,K417N,N440K,L452R,S477N,T478K,E484A,F486V,Q498R,N501Y,Y505H,D614G,H655Y,N679K,P681H,N764K,D796Y,Q954H,N969K	0.52113
2023-06-01
VaccineScout				FDA			Pfizer
Valency	PANGO Lineage	Spike Sequence Substitutions in Selected Candidates	CoVFit Fitness	Valency	PANGO Lineage	CoVFit Fitness	PANGO Lineage	CoVFit Fitness
1	EG.13	T19I,V83A,H146Q,Q183E,V213E,G252V,G339H,R346T,L368I,S371F,S373P,S375F,T376A,D405N,R408S,K417N,N440K,V445P,G446S,N460K,S477N,T478K,E484A,F486P,F490S,Q498R,N501Y,Y505H,D614G,H655Y,N679K,P681H,N764K,D796Y,Q954H,N969K	0.641647	1	EG.13	0.641647	EG.13	0.641647
2	EG.13	T19I,V83A,H146Q,Q183E,V213E,G252V,G339H,R346T,L368I,S371F,S373P,S375F,T376A,D405N,R408S,K417N,N440K,V445P,G446S,N460K,S477N,T478K,E484A,F486P,F490S,Q498R,N501Y,Y505H,D614G,H655Y,N679K,P681H,N764K,D796Y,Q954H,N969K	0.641647
	GY.5	T19I,V83A,H146Q,E180V*,Q183E,V213E,G252V,G339H,R346T,L368I,S371F,S373P,S375F,T376A,D405N,R408S,K417N,N440K,V445P,G446S,N460K,S477N,T478R*,E484A,F486P,F490S,Q498R,N501Y,Y505H,D614G,H655Y,N679K,P681H,N764K,D796Y,Q954H,N969K	0.660511
3	EG.13	T19I,V83A,H146Q,Q183E,V213E,G252V,G339H,R346T,L368I,S371F,S373P,S375F,T376A,D405N,R408S,K417N,N440K,V445P,G446S,N460K,S477N,T478K,E484A,F486P,F490S,Q498R,N501Y,Y505H,D614G,H655Y,N679K,P681H,N764K,D796Y,Q954H,N969K	0.641647
	GY.5	T19I,V83A,H146Q,E180V*,Q183E,V213E,G252V,G339H,R346T,L368I,S371F,S373P,S375F,T376A,D405N,R408S,K417N,N440K,V445P,G446S,N460K,S477N,T478R*,E484A,F486P,F490S,Q498R,N501Y,Y505H,D614G,H655Y,N679K,P681H,N764K,D796Y,Q954H,N969K	0.660511
	EG.5	T19I,V83A,H146Q,Q183E,V213E,G252V,G339H,R346T,L368I,S371F,S373P,S375F,T376A,D405N,R408S,K417N,N440K,V445P,G446S,F456L*,N460K,S477N,T478K,E484A,F486P,F490S,Q498R,N501Y,Y505H,D614G,H655Y,N679K,P681H,N764K,D796Y,Q954H,N969K	0.668824
4	EG.13	T19I,V83A,H146Q,Q183E,V213E,G252V,G339H,R346T,L368I,S371F,S373P,S375F,T376A,D405N,R408S,K417N,N440K,V445P,G446S,N460K,S477N,T478K,E484A,F486P,F490S,Q498R,N501Y,Y505H,D614G,H655Y,N679K,P681H,N764K,D796Y,Q954H,N969K	0.641647
	GY.5	T19I,V83A,H146Q,E180V*,Q183E,V213E,G252V,G339H,R346T,L368I,S371F,S373P,S375F,T376A,D405N,R408S,K417N,N440K,V445P,G446S,N460K,S477N,T478R*,E484A,F486P,F490S,Q498R,N501Y,Y505H,D614G,H655Y,N679K,P681H,N764K,D796Y,Q954H,N969K	0.660511
	EG.5	T19I,V83A,H146Q,Q183E,V213E,G252V,G339H,R346T,L368I,S371F,S373P,S375F,T376A,D405N,R408S,K417N,N440K,V445P,G446S,F456L*,N460K,S477N,T478K,E484A,F486P,F490S,Q498R,N501Y,Y505H,D614G,H655Y,N679K,P681H,N764K,D796Y,Q954H,N969K	0.668824
	GM.3	T19I,V83A,H146Q,Q183E,V213E,D253G*,G339H,R346T,L368I,S371F,S373P,S375F,T376A,D405N,R408S,K417N,N440K,V445P,G446S,N460K,S477N,T478K,E484A,F486P,F490S,Q498R,N501Y,Y505H,P521S*,D614G,H655Y,N679K,P681H,N764K,D796Y,Q954H,N969K	0.646431
2024-06-01
VaccineScout				FDA			Pfizer
Valency	PANGO Lineage	Spike Sequence Substitutions in Selected Candidates	CoVFit Fitness	Valency	PANGO Lineage	CoVFit Fitness	PANGO Lineage	CoVFit Fitness
1	KP.3	T19I,R21T,S50L,V127F,F157S,R158G,V213G,L216F,H245N,A264D,I332V,G339H,K356T,S371F,S373P,S375F,T376A,R403K,D405N,R408S,K417N,N440K,V445H,G446S,N450D,L452W,L455S,F456L,N460K,S477N,T478K,N481K,E484K,F486P,Q493E*,Q498R,N501Y,Y505H,E554K,A570V,D614G,P621S,H655Y,N679K,P681R,N764K,D796Y,S939F,Q954H,N969K,V1104L,P1143L	0.858158	1	KP.2	0.826123	KP.2	0.826123
2	KP.3	T19I,R21T,S50L,V127F,F157S,R158G,V213G,L216F,H245N,A264D,I332V,G339H,K356T,S371F,S373P,S375F,T376A,R403K,D405N,R408S,K417N,N440K,V445H,G446S,N450D,L452W,L455S,F456L,N460K,S477N,T478K,N481K,E484K,F486P,Q493E*,Q498R,N501Y,Y505H,E554K,A570V,D614G,P621S,H655Y,N679K,P681R,N764K,D796Y,S939F,Q954H,N969K,V1104L,P1143L	0.858158
	JN.1.16.1	T19I,R21T,S50L,V127F,F157S,R158G,V213G,L216F,H245N,A264D,I332V,G339H,R346T,K356T,S371F,S373P,S375F,T376A,R403K,D405N,R408S,K417N,N440K,V445H,G446S,N450D,L452W,L455S,F456L,N460K,S477N,T478K,N481K,E484K,F486P,Q498R,N501Y,Y505H,E554K,A570V,D614G,P621S,H655Y,N679K,P681R,N764K,D796Y,S939F,Q954H,N969K,P1143L	0.826123
3	KP.3	T19I,R21T,S50L,V127F,F157S,R158G,V213G,L216F,H245N,A264D,I332V,G339H,K356T,S371F,S373P,S375F,T376A,R403K,D405N,R408S,K417N,N440K,V445H,G446S,N450D,L452W,L455S,F456L,N460K,S477N,T478K,N481K,E484K,F486P,Q493E*,Q498R,N501Y,Y505H,E554K,A570V,D614G,P621S,H655Y,N679K,P681R,N764K,D796Y,S939F,Q954H,N969K,V1104L,P1143L	0.858158
	JN.1.16.1	T19I,R21T,S50L,V127F,F157S,R158G,V213G,L216F,H245N,A264D,I332V,G339H,R346T,K356T,S371F,S373P,S375F,T376A,R403K,D405N,R408S,K417N,N440K,V445H,G446S,N450D,L452W,L455S,F456L,N460K,S477N,T478K,N481K,E484K,F486P,Q498R,N501Y,Y505H,E554K,A570V,D614G,P621S,H655Y,N679K,P681R,N764K,D796Y,S939F,Q954H,N969K,P1143L	0.826123
	KP.2	T19I,R21T,S50L,V127F,F157S,R158G,V213G,L216F,H245N,A264D,I332V,G339H,R346T,K356T,S371F,S373P,S375F,T376A,R403K,D405N,R408S,K417N,N440K,V445H,G446S,N450D,L452W,L455S,F456L,N460K,S477N,T478K,N481K,E484K,F486P,Q498R,N501Y,Y505H,E554K,A570V,D614G,P621S,H655Y,N679K,P681R,N764K,D796Y,S939F,Q954H,N969K,V1104L,P1143L	0.826123
4	KP.3	T19I,R21T,S50L,V127F,F157S,R158G,V213G,L216F,H245N,A264D,I332V,G339H,K356T,S371F,S373P,S375F,T376A,R403K,D405N,R408S,K417N,N440K,V445H,G446S,N450D,L452W,L455S,F456L,N460K,S477N,T478K,N481K,E484K,F486P,Q493E*,Q498R,N501Y,Y505H,E554K,A570V,D614G,P621S,H655Y,N679K,P681R,N764K,D796Y,S939F,Q954H,N969K,V1104L,P1143L	0.858158
	JN.1.16.1	T19I,R21T,S50L,V127F,F157S,R158G,V213G,L216F,H245N,A264D,I332V,G339H,R346T,K356T,S371F,S373P,S375F,T376A,R403K,D405N,R408S,K417N,N440K,V445H,G446S,N450D,L452W,L455S,F456L,N460K,S477N,T478K,N481K,E484K,F486P,Q498R,N501Y,Y505H,E554K,A570V,D614G,P621S,H655Y,N679K,P681R,N764K,D796Y,S939F,Q954H,N969K,P1143L	0.826123
	KP.2	T19I,R21T,S50L,V127F,F157S,R158G,V213G,L216F,H245N,A264D,I332V,G339H,R346T,K356T,S371F,S373P,S375F,T376A,R403K,D405N,R408S,K417N,N440K,V445H,G446S,N450D,L452W,L455S,F456L,N460K,S477N,T478K,N481K,E484K,F486P,Q498R,N501Y,Y505H,E554K,A570V,D614G,P621S,H655Y,N679K,P681R,N764K,D796Y,S939F,Q954H,N969K,V1104L,P1143L	0.826123
	JN.1.1.6	T19I,R21T,S50L,V127F,F157S,R158G,V213G,L216F,H245N,A264D,I332V,G339H,K356T,S371F,S373P,S375F,T376A,R403K,D405N,R408S,K417N,N440K,V445H,G446S,N450D,L452W,L455S,F456L,N460K,S477N,T478K,N481K,E484K,F486P,Q498R,N501Y,Y505H,E554K,A570V,D614G,P621S,H655Y,N679K,P681R,N764K,D796Y,S939F,Q954H,N969K,P1143L	0.824064

### Sheet: Supplementary Table 2
Supplementary Table 2. Pearson correlation between two distance metrics, computed across vaccine valencies for 2021–2024: (1) the average minimum spike sequence distance between forecasted prevalence of circulating variants and vaccine variants, and (2) the average minimum spike sequence distance between future variants observed six months after vaccine selection and selected vaccine variants.
Date	Pearson correlation coefficient (r)	p-value
2021-06-01	0.856	0.0067
2022-06-01	0.941	0.0005
2023-06-01	0.952	0.0003
2024-06-01	0.996	0
